# Clinical-grade whole genome sequencing-based haplarithmisis enables all forms of preimplantation genetic testing

**DOI:** 10.1101/2023.12.06.23299605

**Authors:** Anouk E.J. Janssen, Rebekka M. Koeck, Rick Essers, Wanwisa van Dijk, Marion Drüsedau, Jeroen Meekels, Burcu Yaldiz, Maartje van de Vorst, Ping Cao, Bart de Koning, Debby M.E.I. Hellebrekers, Servi J.C. Stevens, Su Ming Sun, Malou Heijligers, Sonja A. de Munnik, Chris M.J. van Uum, Jelle Achten, Lars Hamers, Marjan Naghdi, Lisenka E.L.M. Vissers, Ron J.T. van Golde, Guido de Wert, Jos C.F.M. Dreesen, Christine de Die-Smulders, Edith Coonen, Han G. Brunner, Arthur van den Wijngaard, Aimee D.C. Paulussen, Masoud Zamani Esteki

**Affiliations:** Department of Clinical Genetics, Maastricht University Medical Centre (MUMC+), Maastricht, The Netherlands; Department of Genetics and Cell Biology, GROW school for Oncology and Reproduction, Maastricht University, Maastricht, The Netherlands; Faculty of Psychology and Neuroscience, Section Applied Social Psychology, Maastricht University, Maastricht, The Netherlands; Department of Human Genetics, Research Institute for Medical Innovation, Radboud University Medical Center, Nijmegen, The Netherlands; Department of Obstetrics and Gynaecology, GROW school for Oncology and Reproduction, Maastricht University, Maastricht, The Netherlands; Health, Ethics and Society, Maastricht University, Maastricht, Netherlands; GROW School for Oncology & Developmental Biology; CAPHRI School for Public Health & Primary Care, Maastricht University, Maastricht, The Netherlands; Division of Obstetrics and Gynaecology – Department of Clinical Science – Intervention & Technology (CLINTEC), Karolinska Institutet, Stockholm, Sweden

**Keywords:** pre-implantation genetic testing (PGT), whole genome sequencing (WGS), assisted reproductive technologies (ART), haplotyping, haplarithmisis

## Abstract

High-throughput sequencing technologies have increasingly led to discovery of disease-causing genetic variants, primarily in postnatal multi-cell DNA samples. However, applying these technologies to preimplantation genetic testing (PGT) in nuclear or mitochondrial DNA from single or few-cells biopsied from *in vitro* fertilised (IVF) embryos is challenging. PGT aims to select IVF embryos without genetic abnormalities. Although genotyping-by-sequencing (GBS)-based haplotyping methods enabled PGT for monogenic disorders (PGT-M), structural rearrangements (PGT-SR), and aneuploidies (PGT-A), they are labour intensive, only partially cover the genome and are troublesome for difficult loci and consanguineous couples. Here, we devised a simple, scalable and universal whole genome sequencing haplarithmisis-based approach enabling all forms of PGT in a single assay. In a comparison to state-of-the-art GBS-based PGT for nuclear DNA (37 embryos, 18 families, 25 indications), shallow sequencing-based PGT (10 embryos, 3 families), and PCR-based PGT for mitochondrial DNA (10 embryos, 2 families), our approach alleviates technical limitations by decreasing whole genome amplification artifacts by 68.4%, increasing breadth of coverage by 4-fold, and reducing wet-lab turn-around-time by 2.5-fold. Importantly, this method enables trio-based PGT-A for aneuploidy origin, an approach we coin PGT-AO, detects translocation breakpoints, and nuclear and mitochondrial single nucleotide variants and indels in base-resolution.
