## Supplementary Table 9 for "Clinical-grade whole genome sequencing-based haplarithmisis enables all forms of preimplantation genetic testing"

### Sheet: 1. QC of PGT-M & PGT-SR samples
Family	SampleType	EmbryoNumber	EmbryoStatus	GBS QC Parameters							WGS QC parameters								GBS vs. WGS
				numReads	meanDepth	ETSPurity (%)	maternalInfSNPs	paternalInfSNPs	totalInfSNPs	MendIncChrAut (%)	intendedDepth	numReads	meanDepth	ETSPurity (%)	maternalInfSNPs	paternalInfSNPs	totalInfSNPs	MendIncChrAut (%)	MaternalHaplotypeConcordance (%)	PaternalHaplotypeConcordance (%)
1	Mother			39685298	1.8341	99.8962					30-40X	889411305	39.6068	Not added
	Father			39777506	1.8412	99.7866					30-40X	962172137	42.7055
	Daughter			45866072	2.1344	99.8586					30-40X	694088894	30.9071
	Embryo	1	affected	41126207	1.9081	99.5722	128485	131196	259681	11.0383	30-40X	826636265	36.6297		1487319	1418406	2905725	0.96235	99.3965	99.0156
	Embryo	2	affected	43975878	2.0383	99.8645	123692	126711	250403	12.7524	30-40X	860121652	37.9879		1470708	1404759	2875467	3.63355	98.8502	98.3831
	Embryo	3	affected	40593054	1.8823	99.4287	127063	129466	256529	12.5515	30-40X	802046846	35.4313		1473920	1407042	2880962	3.02564	99.0563	98.6646
	Embryo	4	affected	42033385	1.9504	99.7563	128601	131967	260568	11.4496	30-40X	819333890	36.2896		1477763	1409427	2887190	1.8706	99.0644	99.0948
2	Mother			36041808	1.6668	99.5401					30-40X	619422596	26.9694	Not added
	Father			35914682	1.6644	99.8642					30-40X	656509014	28.5203
	Son			29592606	1.3771	100					30-40X	1103590239	48.2621
	Embryo	5	affected	35792666	1.677	99.9747	121781	118479	240260	7.25454	30-40X	896845189	38.9956		1457366	1461917	2919283	0.751246	96.2757	98.0953
	Embryo	6	affected	41197844	1.9227	99.7509	134578	125572	260150	7.21553	30-40X	887346089	38.6265		1457275	1461673	2918948	0.723138	97.3611	98.0188
3	Mother			38592711	1.7852	99.9465					10X	326183825	14.3024	99.9571
	Father			40374478	1.8725	99.8684					10X	309884591	13.553	99.8045
	Daughter			41609193	1.9337	99.856					10X	261264519	11.4368	100
	Embryo	7	affected	41575645	1.9482	99.7705				6.73326	10X	252430190	11.0275	99.5351				1.10427	98.6825	98.8323
	Embryo	8	affected	43185464	2.0228	99.8533				6.78313	10X	264285842	11.5133	100				1.05845	98.918	98.7101
4	Father			37073130	1.7363	99.7647					10X	281985103	12.6936	99.68
	Mother			38763411	1.8123	99.948					10X	288035706	12.9978	99.7428
	Grandfather_mother			43192751	2.0209	99.7986					10X	272187679	12.2503	100
	Grandmother_mother			41059519	1.9157	99.7279					10X	273183133	12.282	100
	Son			37513570	1.7551	99.8694					10X	137412206	6.1377	99.7986
	Embryo	9	affected	37954608	1.7734	99.8914	116268	112109	228377	9.15312	10X	244864539	10.8735	100	624105	603328	1227433	2.87819	97.895	98.0257
	Embryo	10	carrier	42574408	1.9862	99.9302	123333	119613	242946	5.52174	10X	221491726	9.8531	100	747466	725089	1472555	2.31839	99.3598	99.2207
	Embryo	11	affected	39836684	1.8615	99.9166	115994	111526	227520	7.50354	10X	229556340	10.1794	100	729897	705489	1435386	1.43137	99.1542	99.0192
5	Father			33970029	1.5913	99.7842					10X	243193471	10.9236	99.4911
	Mother			36542277	1.7124	99.9031					10X	272307307	12.2783	100
	Grandfather_mother			34242041	1.6118	99.9428					10X	285532049	12.7986	100
	Grandmother_mother			34820904	1.6397	100					10X	229092117	10.307	100
	Embryo	12	unaffected	41365021	1.9136	99.2137	105717			7.39933	10X	234302037	10.4218	99.6689	879770			2.06394	98.748
	Embryo	13	unaffected	42424682	1.9591	99.8431	105805			6.3943	10X	246816753	10.962	99.6036	916962			6.513	97.5418
	Embryo	14	affected	41376694	1.9118	99.7847	107118			7.0219	10X	193901266	8.6427	100	822310			1.69604	99.1649
	Embryo	15	affected	35966616	1.6571	99.8784	96394			11.6199	10X	255543143	11.2955	100	706473			1.46984	98.5521
6	Father			41640790	1.9419	99.8198					10X	303091011	13.6085	100
	Mother			45306776	2.1181	99.7455					10X	173463327	7.7893	100
	Daughter			39673933	1.8616	99.8567					10X	282493253	12.7167	100
	Embryo	16	affected	42029656	1.961	99.4405	103132	119550	222682	5.36743	10X	244510671	10.8596	99.502	844821	1015410	1860231	1.91635	97.5437	99.3961
	Embryo	17	carrier	39023833	1.8185	99.7859	100633	116657	217290	5.60496	10X	245544675	10.9289	100	856867	1021545	1878412	1.64435	98.3606	99.3619
7	Father			33123775	1.5366	99.9552					10X	200495583	8.9589	100
	Mother			38940525	1.8207	99.7464					10X	206177241	9.254	99.5806
	Grandfather_mother			45639665	2.0744	99.9354					10X	227766824	9.8068	Not added
	Grandmother_mother			44128831	2.0062	99.785					10X	225547443	9.7907
	Grandfather_father			37367837	1.7451	99.5748					10X	237043129	10.6047	99.7425
	Grandmother_father			45172607	2.1209	100					10X	226210655	10.1991	Not added
	Embryo	18	affected	82501720	3.8418	99.7609	108985	100961	209946	6.42694	10X	180655426	8.0628		560856	677737	1238593	1.51991		99.6267
	Embryo	19	affected	80142084	3.7192	99.9198	111625	102801	214426	5.83246	10X	201318632	8.9563		593769	720165	1313934	1.6567		99.3885
	Embryo	20	affected	82829108	3.8657	99.6105	107770	100190	207960	5.94824	10X	253747958	11.3257		631386	776783	1408169	1.08004		99.4747
8	Father			40551220	1.874	99.7914					10X	207452000	9.414	99.7011
	Mother			41330907	1.9038	99.8143					10X	364637792	16.5561	99.686
	Daughter			34044086	1.5722	99.7031					10X	252145337	11.4238	99.7306
	Embryo	21	unaffected	40143523	1.8545	99.9125	120815	98980	219795	7.8394	10X	352389704	15.7414	99.9249	1257756	1172332	2430088	12.0952	98.1727	99.744
	Embryo	22	affected	35997670	1.6635	100	119762	100309	220071	7.62164	10X	335286777	15.0187	99.6085	1266962	1180841	2447803	1.12576	98.387	99.5739
9	Father			39420300	1.8413	99.8771					10X	300062878	13.6587	99.5733
	Mother			43390338	2.0271	99.9635					10X	261435450	11.8637	99.6311
	Grandfather_father			46413736	2.1745	99.6276					10X	308648025	14.015	99.7406
	Grandmother_father			35583270	1.661	99.9549					10X	201719323	9.1763	99.617
	Embryo	23	inconclusive	45699798	2.11	99.7182		72313		16.6793	10X	219332247	9.7503	99.5546		449172		2.68888		91.6274
	Embryo	24	unaffected	46433739	2.1469	99.7381		95123		6.38489	10X	296755416	13.2675	99.8009		887968		0.966665		99.3347
	Embryo	25	affected	41736324	1.9371	99.6753		93910		9.10427	10X	385344940	17.2364	99.8535		878294		0.858869		99.2963
10	Father			34804743	1.622	99.9085					10X	346202299	15.7013	99.7905
	Mother			55404515	2.5858	99.9324					10X	281738994	12.7941	99.7846
	Son			53118894	2.4856	99.5733					10X	245071307	11.1105	99.5678
	Embryo	26	unaffected	43982109	2.0466	99.5999	149098	127076	276174	11.456	10X	221698913	9.9727	99.5238	1192006	1172596	2364602	2.2466	99.2748	99.5538
11	Father			36538467	1.6812	NA					10X	247233626	11.2174	99.1649
	Mother			33917967	1.5553	NA					10X	271440592	12.3527	99.8453
	Grandfather_father			37223063	1.6992	NA					10X	180087658	8.1739	100
	Grandfather_mother			40896876	1.8864	NA					10X	189055505	8.5892	99.6741
	Embryo	27	unaffected	39878886	1.8414	99.8799		106100		7.16692	10X	254311294	11.4374	99.8101		815994		1.48445		99.4164
	Embryo	28	affected	37676149	1.7461	99.102		103624		8.62355	10X	192752033	8.6502	100		706974		2.2466		98.563
12	Father			35988615	1.6877	99.8583					10X	267307182	12.0206	100
	Mother			37025262	1.7366	99.7766					10X	336414938	15.105	99.9189
	Son			44516607	2.0808	99.747					10X	153749068	6.895	99.8262
	Embryo	29	affected	39809946	1.859	99.9054	124513	114818	239331	7.70886	10X	233418960	10.3823	100	894563	880105	1774668	1.48445	99.5012	99.4224
	Embryo	30	affected	47886671	2.2083	99.6797	125946	115996	241942	6.68737	10X	160550454	7.1429	100	748526	738459	1486985	1.34645	99.0113	99.4524
13	Father			43724259	2.0472	99.9564					10X	227965287	10.2521	98.4424
	Mother			37728002	1.7731	100					10X	229057141	10.315	98.9942
	Son			40162152	1.8865	99.8958					10X	244425852	10.9902	99.6
	Embryo	31	affected	49737580	2.3116	99.7856	116090	99322	215412	4.95341	10X	100209365	4.4638	98.787	577636	506900	1084536	2.25745	99.336	99.3348
14	Father			45781920	2.1444	100					10X	206673358	9.3082	99.8775
	Mother			44088383	2.0667	99.8197					10X	212049330	9.568	99.8694
	Grandfather_mother			39923988	1.8613	99.6205					10X	193434702	8.7021	100
	Grandmother_mother			37226347	1.7377	99.9252					10X	184614612	8.3209	100
	Embryo	32	affected	30000029	1.3935	99.2293	105029			6.22336	10X	236497801	10.5532	99.3558	708171	NA	NA	1.21737	97.2947
15	Father			47470502	2.1958	99.6476					10X	234982229	10.5874	100
	Mother			39706939	1.8336	99.8906					10X	237579345	10.6961	100
	Son			43591145	2.0418	99.828					10X	259709394	11.6757	99.8935
	Embryo	33	carrier	35942900	1.6794	99.9003	138056	134395	272451	7.42719	10X	172582274	7.6939	99.1299	1047825	964615	2012440	1.76009	99.4849	99.4431
16	Father			64356985	3	99.9229					10X	247226673	11.1231	99.8958
	Mother			61823683	2.8496	99.6909					10X	215757192	9.7462	99.6543
	Daughter			44843237	2.079	99.8277					10X	228336136	10.2666	99.6538
	Embryo	34	unaffected	34932232	1.6197	99.8914	132662	120367	253029	7.68258	10X	97491819	4.3503	99.4403	497504	499718	997222	2.66144	98.8404	99.2495
17	Father			39568970	1.8396	100					10X	235960090	10.6203	100
	Mother			37981367	1.7602	100					10X	222476174	10.0188	99.8763
	Son			39595823	1.8449	99.6302					10X	116721199	5.2261	99.4745
	Embryo	35	affected	39868895	1.8668	99.7306	137604	120848	258452	7.98189	10X	198056046	8.8049	99.8954	563371	555951	1119322	2.25967	99.0012	99.202
	Embryo	36	carrier	40025768	1.8611	99.913	136795	120577	257372	7.01586	10X	209821571	9.3253	99.1301	585239	577099	1162338	1.72272	98.4042	99.4105
18	Father			37942755	1.762	99.9539					10X	259255631	11.6795	99.6857
	Mother			41166749	1.9126	99.9513					10X	257108493	11.5874	99.8192
	Grandfather_mother			38701784	1.7976	99.7014					10X	232853118	10.4838	99.539
	Grandmother_mother			39310643	1.8286	99.818					10X	168321314	7.5868	100
	Embryo	37	affected	33651950	1.5619	99.7838	108347			6.25349	10X	176021623	7.8379	99.5635	683501	NA	NA	1.61289	81.006
19	Mother			PGT-SR indication originally evaluated with VeriSeq-PGS							10X	301844753	13.2415	100
	Father										10X	313009674	13.8128	99.8565
	Embryo	38	affected								10X	255163243	11.0776	100
	Embryo	39	affected								10X	249261360	11.0079	99.4397
	Embryo	40	affected								10X	266392646	11.7621	100

### Sheet: 2. Sub-sampling QC (family 1,2)
Family	SampleType	EmbryoNumber	EmbryoStatus	WGS QC parameters							GBS vs. WGS
				intendedDepth	numReads	meanDepth	maternalInfSNPs	paternalInfSNPs	totalInfSNPs	MendIncChrAut (%)	MaternalHaplotypeConcordance (%)	PaternalHaplotypeConcordance (%)
1	Mother			30X	615925645	27.9113
	Father				623249319	28.179
	Daughter				616026501	27.8808
	Embryo	1	affected		617619297	27.6925	1482247	1413261	2895508	1.09646	99.4604	99.0561
	Embryo	2	affected		620736484	27.7789	1457431	1392598	2850029	3.9091	98.845	98.3923
	Embryo	3	affected		621830696	27.827	1464931	1398463	2863394	3.23305	99.0669	98.6944
	Embryo	4	affected		620220300	27.8064	1470000	1401803	2871803	2.0041	99.0773	99.0902
	Mother			20X	410611189	18.6071
	Father				415486862	18.7853
	Daughter				410678748	18.5871
	Embryo	1	affected		411742108	18.4615	1467255	1399746	2867001	1.4688	99.4273	99.0407
	Embryo	2	affected		413834585	18.5196	1427681	1366240	2793921	4.4149	98.7967	98.3901
	Embryo	3	affected		414569569	18.5521	1438877	1375747	2814624	3.72166	99.0337	98.6812
	Embryo	4	affected		413476236	18.5373	1448877	1383268	2832145	2.34867	99.1433	98.9801
	Mother			10X	205310948	9.3038
	Father				207760967	9.3935
	Daughter				205341930	9.2936
	Embryo	1	affected		205879526	9.2311	1310797	1301347	2612144	3.63544	99.3509	98.9185
	Embryo	2	affected		206928359	9.2602	1241762	1234083	2475845	6.58977	98.544	98.1703
	Embryo	3	affected		207263390	9.2752	1260488	1252461	2512949	5.90185	98.9325	98.4666
	Embryo	4	affected		206726718	9.2681	1284245	1275127	2559372	4.34404	99.1063	98.9912
	Mother			5X	102654264	4.6519
	Father				103867424	4.6962
	Daughter				102685635	4.6475
	Embryo	1	affected		102943454	4.6157	829133	811894	1641027	10.6459	98.2926	97.9769
	Embryo	2	affected		103456638	4.6298	760072	747544	1507616	13.1175	97.4481	96.9145
	Embryo	3	affected		103652828	4.6387	775836	765254	1541090	12.5395	97.775	97.4234
	Embryo	4	affected		103364727	4.6341	805855	792215	1598070	11.1345	98.3851	97.8414
2	Mother			30X	original depth of coverage <30X, full data used
	Father				635991977	28.4658
	Son				632920959	28.4547
	Embryo	5	affected		631319256	28.1531	1454393	1457354	2911747	0.79042	96.2711	96.2033
	Embryo	6	affected		630356304	28.1051	1454204	1456998	2911202	0.76925	97.9773	96.9942
	Mother			20X	419882131	18.8254
	Father				423995220	18.9773
	Son				421942110	18.9696
	Embryo	5	affected		420897303	18.7695	1424759	1429892	2854651	1.1849	96.1558	98.0795
	Embryo	6	affected		420248369	18.7372	1424519	1429442	2853961	1.15758	97.6442	98.042
	Mother			10X	209918840	9.4117
	Father				211992710	9.4883
	Son				210950594	9.4839
	Embryo	5	affected		210451634	9.3849	1263828	1287587	2551415	3.48492	96.0722	97.898
	Embryo	6	affected		210118297	9.3683	1263163	1286885	2550048	3.47093	97.14	97.9119
	Mother			5X	104963143	4.706
	Father				105994227	4.7442
	Son				105479606	4.7421
	Embryo	5	affected		105233113	4.6929	742876	777649	1520525	10.115	95.5465	97.2763
	Embryo	6	affected		105049869	4.6838	741541	776188	1517729	10.1733	96.875	97.5913

### Sheet: 3. QC of PGT-MT samples (WGS)
Family	SampleType	EmbryoNumber	EmbryoStatus	WGS QC parameters
				intendedDepth	numReads	meanDepth	meanMitoDepth	numReadsIndication	ETSPurity (%)
20	TE biopsy	45	affected	30-40X	1792252444	38.4	13460.1	11123	Not added
	Rest embryo			30-40X	2005215828	42.6	22016.4	17205
	TE biopsy	46	affected	30-40X	1456574140	31.1	11527.1	11559
	Rest embryo			30-40X	1593350464	34.6	11325.9	9287
	TE biopsy	47	affected	30-40X	1468868288	31.7	9929.7	8160
	Rest embryo			30-40X	1303381676	28.2	8464.2	6952
	TE biopsy	48	affected	30-40X	1347432592	29.2	8393.3	6789
	Rest embryo			30-40X	1700384136	36.4	14212.8	11559
21	TE biopsy	49	affected	10X	294466556	12.3	31373887	1424	100
	Rest embryo			10X	224979909	4.9	2816864968	5473	100
	TE biopsy	50	affected	10X	176896306	7.9	24701235	1304	100
	Rest embryo			10X	233070469	9.8	25861732	985	100
Sub-sampling QC (family 20)
Family	SampleType	EmbryoNumber	EmbryoStatus	WGS QC parameters
				intendedDepth	numReads	meanDepth	meanMitoDepth	numReadsIndication
20	TE biopsy	45	affected	30X	672943363	30.0186	19732.1	4210
	Rest embryo				680968745	30.341	35161.7	4634
	TE biopsy	46	affected		676228633	30.1165	19557.4	11559
	Rest embryo				663699820	29.6049	16812.3	9287
	TE biopsy	47	affected		668402782	29.7735	15633.8	8160
	Rest embryo				Not sub-sampled, original data <30X			6952
	TE biopsy	48	affected		664758599	29.6685	13519.9	6789
	Rest embryo				673636549	30.0508	21956.2	11559
	TE biopsy	45	affected	20X	448646340	20.0131	13166.5	3602
	Rest embryo				453992733	20.228	23438.1	4191
	TE biopsy	46	affected		450809428	20.0771	13023.2	4176
	Rest embryo				442471798	19.7368	11201.6	3996
	TE biopsy	47	affected		445626620	19.85	10431.9	3920
	Rest embryo				444386737	19.8036	9628.34	6952
	TE biopsy	48	affected		443183433	19.7794	9000.36	3656
	Rest embryo				449134352	20.0358	14629.3	4333
	TE biopsy	45	affected	10X	224303106	10.0056	6577.52	2373
	Rest embryo				226988536	10.1135	11728.5	2965
	TE biopsy	46	affected		225409146	10.0387	6507.78	3575
	Rest embryo				221214036	9.8674	5602.46	3346
	TE biopsy	47	affected		222799960	9.9244	5211.83	3180
	Rest embryo				222198399	9.9018	4816.65	2956
	TE biopsy	48	affected		221609288	9.8903	4503.08	2952
	Rest embryo				224588589	10.0188	7320.56	3776
	TE biopsy	45	affected	5X	112141217	5.0023	3290.54	1366
	Rest embryo				113498755	5.057	5859.85	1831
	TE biopsy	46	affected		112705173	5.0194	3258.9	2415
	Rest embryo				110602477	4.9335	2803.94	2231
	TE biopsy	47	affected		111413043	4.9628	2605.23	2134
	Rest embryo				111112593	4.9515	2402.15	1972
	TE biopsy	48	affected		110797700	4.9451	2259.93	1879
	Rest embryo				112275518	5.0084	3665.2	2472
